# Sleep alterations as a function of 88 health indicators

**DOI:** 10.1101/2023.11.20.23298781

**Authors:** Péter Przemyslaw Ujma, Róbert Bódizs

## Abstract

Alterations in sleep have been described in multiple health conditions and as a function of several medication effects. However, evidence generally stems from small univariate studies. Here, we apply a large-sample, data-driven approach to investigate patterns between changes in sleep macrostructure, quantitative sleep EEG and health. We use data from the MrOS Sleep Study, containing polysomnography and health data from a large sample (N=3086) of elderly American men to establish associations between sleep macrostructure, the spectral composition of the electroencephalogram, 38 medical disorders, 2 health behaviors and the use of 48 medications. Of sleep macrostructure variables, increased REM latency and reduced REM duration was the most common finding across health indicators, along with increased sleep latency and reduced sleep efficiency. We found that the majority of health indicators were not associated with objective EEG PSD alterations. Associations with the rest were highly stereotypical, with two principal components accounting for 85-95% of the PSD-health association. PC1 consists of a decrease of slow and an increase of fast PSD components, mainly in NREM. This pattern was most strongly associated with depression/SSRI medication use and age-related disorders. PC2 consists of changes in mid-frequency activity. Increased mid-frequency activity was associated with benzodiazepine use, while decreases are associated with cardiovascular problems and associated medications, in line with immune-mediated circadian demodulation in these disorders. Specific increases in sleep spindle frequency activity were associated with taking benzodiazepines and zolpidem. Sensitivity analyses supported the presence of both disorder and medication effects.
