## Supplementary data for "Sleep alterations as a function of 88 health indicators"

### Sheet: Sheet1
Medical condition	'"No"'	'"Yes"'	'Missing'			Medication	'"No"'	'"Yes"'	'Missing'
'Allergy'	2251	833	2			'ACE inhibitor'	2305	781	0
'Angina'	2624	460	2			'Antidepressants'	2843	243	0
'Asthma'	2843	241	2			'Alpha-adren. Blocker'	2489	597	0
'Atrial fibrillation'	2768	318	0			'Alzheimer medication'	3030	56	0
'Cardiovascular surgery'	2236	839	11			'Androgen'	3041	45	0
'Cataracts'	2069	1017	0			'Antiandrogen'	3070	16	0
'Cerebrovascular disease'	2752	334	0			'Antispasmodic'	3020	66	0
'Chest pain'	1954	1089	43			'Hypotensive, angiotensin'	2791	295	0
'Chronic bronchitis'	2930	154	2			'Aspirin'	1296	1790	0
'Congestive heart failure'	2975	111	0			'Benzodiazepine'	2952	134	0
'COPD'	2926	158	2			'Beta blocker'	2237	849	0
'Coronary heart disease'	2181	905	0			'Bisphosphonate'	2948	138	0
'Diabetes'	2791	295	0			'Ca-channel blocker'	2624	462	0
'Falling within 12 months'	2141	943	2			'Calcium'	2121	965	0
'Fracture within 12 months'	883	60	2143			'Inhaled corticosteroid'	2842	239	5
'Glaucoma'	2824	262	0			'Oral corticosteroid'	3017	59	10
'Heart attack'	2557	527	2			'COX-II inhibitor'	2879	207	0
'Heart rate problem'	2567	519	0			'Loop diuretic'	2897	189	0
'High BP'	1555	1529	2			'Potassium-sparing diuretic'	2931	155	0
'High thyroid'	3041	43	2			'Thiazide'	2513	573	0
'Intermittent claudication'	2927	157	2			'Erectile dysfunction med.'	3020	66	0
'Kidney disease'	3049	35	2			'Gemfibrozil'	3038	48	0
'Leg pain walking'	2303	759	24			'H2 antagonist'	2884	202	0
'Liver disease'	3018	66	2			'Hypoglycemic agent'	2779	307	0
'Low thyroid'	2809	275	2			'Insulin'	3031	55	0
'Osteoarthritis'	2362	721	3			'Short-acting benzo'	3039	47	0
'Osteoporosis'	2994	92	0			'MAO inhibitor'	3082	4	0
'Parkinsons'	3067	19	0			'Osteoporosis drug'	2948	138	0													'Valid N'	'Missing'	'Mean'	'SD'
'Peripheral arterial disease'	2785	301	0			'Sleep medication'	2720	366	0												'Cigarettes within 4 hours'	3086	0	0.0534672715489307	0.479795303528814
'Prostatitis'	2338	748	0			'Opioid analgesic'	2953	133	0												'Cups of coffee within 4 hours'	2936	150	0.0926430517711172	0.407259963654668
'Rheumatic heart disease'	2959	125	2			'Anticonvulsant'	2988	98	0												'Diastolic blood pressure'	3083	3	67.6505027570548	9.45990663056611
'Rheumatoid arthritis'	2836	247	3			'Nonbenzo, nonbarbiturate sedative'	3025	61	0												'Systolic blood pressure'	3083	3	126.929127473240	16.3212672670387
'Sleep apnea'	2856	151	79			'Nitrates'	2949	137	0
'Sleep disorder'	2934	152	0			'NSAID'	2472	614	0
'Stroke'	2935	151	0			'Phosphodiesterase inhib.'	3022	64	0
'Transient ischemic attack'	2799	284	3			'Proton pump inhibitor'	2643	443	0
						'Long-acting benzo'	2997	89	0
						'Sildenafil'	3030	56	0
						'SSRI'	2952	134	0
						'Statin'	1810	1276	0
						'Tricyclic'	3040	46	0
						'Thyroid agonist'	2829	257	0
						'Trazodone'	3043	43	0
						'TZD medication'	3014	72	0
						'Vitamin D'	1174	1912	0
						'Coumarin anticoagulant'	2819	267	0
						'Zolpidem'	3027	59	0
						'Zolpidem within 24 h'	3046	40	0
